# Comparison of the performance of two targeted metagenomic virus capture probe-based methods using synthetic viral sequences and clinical samples

**DOI:** 10.1101/2023.08.23.23294459

**Authors:** Kees Mourik, Igor Sidorov, Ellen C. Carbo, David van der Meer, Arnoud Boot, Aloysius C. M. Kroes, Eric C.J. Claas, Stefan A. Boers, Jutte J.C. de Vries

## Abstract

Viral enrichment by probe hybridization has been reported to significantly increase the sensitivity of viral metagenomics.

This study compares the analytical performance of two targeted metagenomic virus capture probe-based methods: i) SeqCap EZ HyperCap by Roche (ViroCap) and ii) Twist Comprehensive Viral Research Panel workflow, for diagnostic use. Sensitivity, specificity, limit of detection, and effect of human background DNA were analysed, using synthetic viral sequences, clinical and reference samples with known viral loads.

Sensitivity and specificity were 95% and higher for both methods. Combining thresholds for viral sequence read counts and genome coverage (respectively 500 reads per million and 10% coverage) resulted in optimal prediction of true positive results. Limits of detection were approximately 50-500 copies/ml for both methods. Increasing proportions of spike-in cell free human background sequences did not negatively affect viral detection.

These data show analytical performances in ranges applicable to clinical samples, for both probe hybridization metagenomic approaches. This study supports further steps towards more widespread use of viral metagenomics for pathogen detection, in clinical and surveillance settings using low biomass samples.
