## Supplementary material for "Comparison of the performance of two targeted metagenomic virus capture probe-based methods using synthetic viral sequences and clinical samples": Suppl. Table 1

### Sheet: Sensitivity Specificity ROC
		Sample characteristics					Results Twist Comprehensive Viral Research Panel					Results SeqCap EZ HyperCap (Roche)					Results SeqCap EZ HyperCap (Roche)
Sample number	Sample type (synthetic in human cfDNA/virome mix)	Virus	% human cfDNA background sequences	Viral load (c/ml)	Ct-value	Detected viruses (>=3 genome regions) TruePos (TP, black), FalsePos (FP, grey)	Read pairs after QC	Human read pairs	RPM	RPKM	Coverage	Read pairs after QC	Human read pairs	RPM	RPKM	Coverage	Coverage 1mln sub sample
1	Synthetic sequence spiked in human cfDNA background	Measles	0.9	9.61333e+06	22.62	Measles	10542370	78504	972042	61157.8	1	58961227	800215	969592	61003.7	1	1
						Merkel cell polyomavirus	10542370	78504	2.65595	0.493029	0.151	58961227	800215	22.5996	4.19521	0.122	0.052
						Betapapillomavirus 1	10542370	78504	3.6045	0.465337	0.11	58961227	800215	0	0	0	0
2	Synthetic sequence spiked in human cfDNA background	Measles	0.9	31666	28.72	Measles	14264	333	844188	53113.6	0.9958	10785961	439748	856550	53891.4	0.972	0.972
						Human gammaherpesvirus 4	14264	333	525.799	3.06012	0.0018	10785961	439748	0	0	0	0
2 (replicate, different run)	Synthetic sequence spiked in human cfDNA background	Measles	0.9	31666	28.72	Measles	29098	3217	319713	20115.3	0.911	73905612	31437155	563623	35461.4	0.97	0.97
						Dyothetapapillomavirus 1	29098	3217	1580.86	200.135	0.425	73905612	31437155	0	0	0	0
						Gammapapillomavirus 1	29098	3217	841.982	114.509	0.199	73905612	31437155	0	0	0	0
						Human mastadenovirus C	29098	3217	3745.96	104.237	0.064	73905612	31437155	0	0	0	0
						Nupapillomavirus 1	29098	3217	378.033	49.6497	0.072	73905612	31437155	0	0	0	0
3	Synthetic sequence spiked in human cfDNA background	Measles	0.99	44000	28.6	Measles	176139	6995	932258	58654.7	1	3872399	451581	748118	47069.2	0.999	0.999
						Merkel cell polyomavirus	176139	6995	483	89.5811	0.249	3872399	451581	609.958	87.1867	0.478	0.434
						Betapapillomavirus 1	176139	6995	0	0	0	3872399	451581	3331.78	430.13	0.084	0.084
4	Synthetic sequence spiked in human cfDNA background	Enterovirus D68	0.9	19060000	25.74	EV-D	6507162	66798	966263	130753	1	23382872	18099836	122522	16579.4	1	1
						Measles	6507162	66798	0.537869	0.033841	0.039	23382872	18099836	0	0	0	0
5	Synthetic sequence spiked in human cfDNA background	Enterovirus D68	0.9	151333	32.34	EV-D	82065	3146	905715	122560	0.999	5766620	105173	943819	127716	1	1
						gammapapillomavirus 22	82065	3146	207.153	28.7592	0.1	5766620	105173	0	0	0	0
						betapappilomavirus 4	82065	3146	164.504	22.0485	0.065	5766620	105173	0	0	0	0
						Merkel cell polyomavirus	82065	3146	0	0	0	5766620	105173	529.686	98.3268	0.102	0.102
						Measles	82065	3146	0	0	0	5766620	105173	2155.86	135.64	0.058	0.057
6	Synthetic sequence spiked in human cfDNA background	Enterovirus D68	0.99	292666	32.2	EV-D	63752	4821	850350	115068	1	6662723	3282728	8011.66	1084.12	1	1
						betapapillomavirus 2	63752	4821	164.701	22.1551	0.0699	6662723	3282728	0	0	0	0
7	Synthetic sequence spiked in human cfDNA background	Bocavirus	0.9	4.85067e+06	20.59	Primate bocavirus	663919	46639	904320	170659	0.975	571876	225149	406103	76637.6	0.975	0.975
						Merkel cell polyomavirus	663919	46639	0	0	0	571876	225149	112451	20874.5	0.985	0.985
8	Synthetic sequence spiked in human cfDNA background	Bocavirus	0.9	38800	27.18	Primate bocavirus	16681	3151	93369.7	17620.2	0.975	5202571	4879824	9791.02	1847.71	0.14	0.139
						Gammapapillomavirus 1	16681	3151	2218.09	301.658	0.267	5202571	4879824	0	0	0	0
						Human mastadenovirus C	16681	3151	14417.6	401.191	0.052	5202571	4879824	0	0	0	0
9	Synthetic sequence spiked in human cfDNA background	Bocavirus	0.99	66533.3	27.22	Primate bocavirus	14726	4689	441668	83349.3	0.975	17535171	17024772	3489.93	658.601	0.125	0.084
						Merkel cell polyomavirus	14726	4689	1935.35	359.263	0.135	17535171	17024772	11637.6	2160.3	0.133	0.132
10	Synthetic sequence spiked in human cfDNA background	Influenza A	0.9	5530000	22.4	Influenza A	19447275	50761	970506	73757.9	1	75535362	124786	971610	73841.8	1	1
		SARS-CoV-2	0.999	48000	27.81	SARS-CoV-2	19447275	50761	2210.98	73.9383	0.999	75535362	124786	2170.87	72.5971	0.973	0.657
						Mammalian orthoreovirus	19447275	50761	0.694185	0.0299527	0.1317	75535362	124786	0	0	0	0
						Human betaherpesvirus 5	19447275	50761	1.97971	0.00840121	0.03	75535362	124786	0	0	0	0
						Merkel cell polyomavirus	19447275	50761	0	0	0	75535362	124786	5.50735	1.02234	0.091	0
11	Synthetic sequence spiked in human cfDNA background	Influenza A	0.999	90333	28.79	Influenza A	3540937	26570	57962.3	4405.1	0.998202	47086087	652189	373873	28414.1	0.987951	0.979047
		SARS-CoV-2	0.9	3.87733e+06	21.4	SARS-CoV-2	3540937	26570	902912	30194.7	0.999	47086087	652189	589350	19708.7	0.999	0.999
						Merkel cell polyomavirus	3540937	26570	0	0	0	47086087	652189	210.455	39.0672	0.11	0.113
12	Synthetic sequence spiked in human cfDNA background	Influenza A	0.9	59333	28.89	Influenza A	140297	889	953827	72490.2	1	1434922	16724	951942	72347	0.17	0.171809
						SARS-CoV-2	140297	889	174.63	5.83987	0.091	1434922	16724	0	0	0	0
						Merkel cell polyomavirus	140297	889	64.1496	11.9082	0.128	1434922	16724	0	0	0	0
13	Synthetic sequence spiked in human cfDNA background	Influenza A	0.999992	800666	25.71	Influenza A	948802	84390	886312	67359.2	1	47352087	3941607	896810	68157	1	1
14	Synthetic sequence spiked in human cfDNA background	SARS-CoV-2	0.9	36000	28	SARS-CoV-2	46892	565	898693	30053.6	0.998	663225	68035	768581	25702.5	0.98	0.98
15	Synthetic sequence spiked in human cfDNA background	None				Enterovirus C	23301	20389	12574.6	1690.13	0.841	663225	68035	0	0	0	0
		None				Betapappilomavirus 3	23301	20389	150.208	19.8688	0.054	663225	68035	0	0	0	0
		None				Merkel cell polyomavirus	23301	20389	0	0	0	663225	68035	16147	2997.4	0.2	0.195
16	ATCC Virome Virus mix	Human mastadenovirus F (ATCC VR-931)	not applicable	NA	24.39	Human mastadenovirus F (ATCC VR-931)	5398582	46011	15911.1	465.047	1	6096911	241540	141419	4133.37	0.969	0.964
		Human herpesvirus 5 (ATCC VR-538)	not applicable	NA	25.81	Human herpesvirus 5 (ATCC VR-538)	5398582	46011	701386	2976.44	0.915	6096911	241540	173121	734.666	0.619	0.575
		Human respiratory syncytial virus (ATCC VR-1540)	not applicable	NA	32.17	Human respiratory syncytial virus (ATCC VR-1540)	5398582	46011	334.44	21.9708	0.965	6096911	241540	23662.6	1554.5	0.39	0.381
		Influenza B virus B/Florida/4/2006 (ATCC VR-1804)	not applicable	NA	27.09	Influenza B virus B/Florida/4/2006 (ATCC VR-1804)	5398582	46011	11266.2	779.56	0.974368	6096911	241540	308393	21339.1	0.986575	0.912436
		Reovirus 3 (ATCC VR-824)	not applicable	NA	NA	Reovirus 3 (ATCC VR-824)	5398582	46011	190599	8223.97	0.994669	6096911	241540	57112	2464.27	0.632973	0.577087
		Zika virus (ATCC VR-1838)	not applicable	NA	27.62	Zika virus (ATCC VR-1838)	5398582	46011	3564.08	329.764	0.989	6096911	241540	167386	15487.2	0.991	0.984
						Flu A	5398582	46011	1.57449	0.11966	0.283384	6096911	241540	0	0	0	0.381
						Pestivirus A	5398582	46011	5.37178	0.427247	0.124	6096911	241540	0	0	0	0.381
						Merkel cell polyomavirus	5398582	46011	0.427247	0.427247	0.124	6096911	241540	440.879	81.8413	0.15	0.138
NA; not analyzed
¹ Reovirus PCR was unavailable

### Sheet: LOD
		Sample characteristics			Results Twist Comprehensive Viral Research Panel					Results SeqCap EZ HyperCap (Roche)
Sample number	Sample type (synthetic in human cfDNA/clinical EDTA plasma)	Virus/synth sequence	% human cfDNA background	Viral load (c/ml)	Read pairs after QC	Human read pairs	RPM	RPKM	Coverage	Read pairs after QC	Human read pairs	RPM	RPKM	Coverage
17	Synthetic sequence spiked in human cfDNA background	Bocavirus	99.00%	5300	7313	1887	34732.7	6554.57	0.878	7513644	1735465	859.437	162.188	0.053
18	Synthetic sequence spiked in human cfDNA background	Bocavirus	99.90%	530	231343	213906	296.097	55.8779	0.398	4128734	2855462	0	0	0
19	Synthetic sequence spiked in human cfDNA background	Bocavirus	99.99%	53	4982	2782	0	0	0	5634663	932027	0	0	0
20	Synthetic sequence spiked in human cfDNA background	SARS-CoV-2	99.00%	4200	136917	3784	32026.7	1071.02	0.989	NT	NT	NT	NT	NT
21	Synthetic sequence spiked in human cfDNA background	SARS-CoV-2	99.90%	420	11489	3606	21890.5	732.05	0.54	4954576	3049592	46367.8	1550.61	0.09
22	Synthetic sequence spiked in human cfDNA background	SARS-CoV-2	99.99%	42	10307	3420	5239.16	175.205	0.124	3035633	2205584	0	0	0
23	Synthetic sequence spiked in human cfDNA background	SARS-CoV-2	>99.99%	4.2	4941	2660	0	0	0	NT	NT	NT	NT	NT
24	Synthetic sequence spiked in human cfDNA background	Influenza A	99.00%	7450	77701	9156	614497	59215.7	0.99278	40291392	844928	952731	72407	0.778037
25	Synthetic sequence spiked in human cfDNA background	Influenza A	99.90%	745	14261	7632	174497	13261.7	0.615017	2330080	983236	328510	24966.6	0.050331
26	Synthetic sequence spiked in human cfDNA background	Influenza A	99.99%	74.5	10291	5988	14624.4	1111.45	0.100321	674580	332906	0	0	0
27	Synthetic sequence spiked in human cfDNA background	Influenza A	>99.99%	7.45	9171	6733	0	0	0	1140203	613082	0	0	0
28	Clinical EDTA plasma sample	ADV	unknown	40025	See sheet 'Clinical samples'
29	Clinical EDTA plasma sample	ADV	unknown	5338	See sheet 'Clinical samples'
30	Clinical EDTA plasma sample	EBV	unknown	40652	See sheet 'Clinical samples'
31	Clinical EDTA plasma sample	EBV	unknown	4884	See sheet 'Clinical samples'
32	Clinical EDTA plasma sample	EBV	unknown	514	See sheet 'Clinical samples'
33	Clinical EDTA plasma sample	HBV	unknown	41162	See sheet 'Clinical samples'
34	Clinical EDTA plasma sample	HBV	unknown	5033	See sheet 'Clinical samples'
35	Clinical EDTA plasma sample	HBV	unknown	503	See sheet 'Clinical samples'
NT; not tested

### Sheet: Clinical samples
		Sample characteristics			Results Twist Comprehensive Viral Research Panel					Results SeqCap EZ HyperCap (Roche)					Results SeqCap EZ HyperCap (Roche)
Sample number	Sample type	Virus	Viral load (IU/ml)	Detected viruses (>=3 genome regions) TruePos (TP, black), False positives when considering thresholds of 500 RPM and 10% coverage (grey)	Read pairs after QC	Human read pairs	RPM	RPKM	Coverage	Read pairs after QC	Human read pairs	RPM	RPKM	Coverage	Coverage 1mln sub sample
28	Clinical EDTA plasma sample	ADV	40025	ADV	6826501	1113314	4283	126.151	1	29831916	26959074	24344.2	713.382	0.896	0.84
				TTV	6826501	1113314	761119	184775	0.93	29831916	26959074	44240	11557	>95%	>95%
				Adeno-associated dependoparvovirus A	6826501	1113314	3393.1	725.176	0.998	29831916	26959074	8956.87	1914	0.923	0.86
				Merkel cell polyomavirus	6826501	1113314	8.71603	1.61798	0.562	29831916	26959074	0	0	0	0
				MERS	6826501	1113314	7.17791	0.238318	0.176	29831916	26959074	0	0	0	0
				Betapolyomavirus hominis	6826501	1113314	2.19732	0.426415	0.168	29831916	26959074	0	0	0	0
				Human gammaherpesvirus 4	6826501	1113314	4.8341	0.027557	0.009	29831916	26959074	0	0	0	0
				Enterovirus C	6826501	1113314	2.92976	0.393785	0.102	29831916	26959074	0	0	0	0
				Human mastadenovirus c	6826501	1113314	2.92976	0.0774486	0.02	29831916	26959074	0	0	0	0
				SARS-related cov	6826501	1113314	2.49029	0.0832791	0.053	29831916	26959074	0	0	0	0
				Human betaherpesvirus 6b	6826501	1113314	2.34381	0.0144578	0.011	29831916	26959074	0	0	0	0
				Human alphaherpesvirus 1	6826501	1113314	0	0	0	29831916	26959074	17	0	0.003	0
		EAV (positive control)		Equine arteritis virus	6826501	1113314	0	0	0	29831916	26959074	6971	549	0.5447	0.54
		PhHV (positieve control)		Phocid alphaherpesvirus 1	6826501	1113314	0.73244	0.076471	0.005	29831916	26959074	59.9693	6	0.01	0
28	28 (replicate, different run)	ADV	40025	ADV	452169	157163	6425.69	188.299	0.998	43798320	38737361	14935	438	0.476	0.43
				TTV	452169	157163	590236	153430	>95%	43798320	38737361	37766	9817	0.94	>85%
				Adeno-associated dependoparvovirus A	452169	157163	3405.81	727.892	0.974	43798320	38737361	7974	17	0.56	0.48
				Norovirus GII	452169	157163	111.684	14.8555	0.434	43798320	38737361	425	56	0.084	0.08
				Human betaherpesvirus 6B	452169	157163	0	0	0	43798320	38737361	126	1	0.008	0.001
		EAV (positive control)		EAV	452169	157163	0	0	0	43798320	38737361	4035	318	0.201	0.2
		PhHV (positieve control)		Phocid alphaherpesvirus 1	452169	157163	4.42312	0.4618	0.003	43798320	38737361	47.2164	4.92967	0.004	0.001
29	Clinical EDTA plasma sample	ADV	5338	ADV	1181059	1103437	14095.4	413.052	0.972	20018939	18855205	6668.71	195.42	0.177	0.18
				MERS-related cov	1181059	1103437	92.2901	3.06418	0.197	20018939	18855205	0	0	0	0
				Enterovirus C	1181059	1103437	75.7794	10.1854	0.228	20018939	18855205	0	0	0	0
				Human gammaherpesvirus 4	1181059	1103437	55.8821	0.323459	0.012	20018939	18855205	0	0	0	0
				Human mastadenovirus c	1181059	1103437	52.0719	1.44898	0.005	20018939	18855205	0	0	0	0
		EAV (positive control)		Equine arteritis virus	1181059	1103437	1.6934	0.133296	0.034	20018939	18855205	31031	2442.69	0.49	0.49
		PhHV (positieve control)		Phocid alphaherpesvirus 1	1181059	1103437	12.7005	1.326	0.0166	20018939	18855205	24.7765	2.58682	0.011	0.004
30	Clinical EDTA plasma sample	EBV	40652	EBV	11316742	8698686	205935	1198.53	0.785	56144181	15460924	621957	3619.75	0.917	0.82
				MERS	11316742	8698686	11.0456	0.366731	0.179	56144181	15460924	0	0	0	0
				Human mastadenovirus c	11316742	8698686	6.67153	0.185645	0.034	56144181	15460924	0	0	0	0
				Enterovirus C	11316742	8698686	1.63475	0.219724	0.109	56144181	15460924	0	0	0	0
				SARS-related cov	11316742	8698686	1.14874	0.0384156	0.029	56144181	15460924	0	0	0	0
		EAV (positive control)		Equine arteritis virus	11316742	8698686	0	0	0	56144181	15460924	11420	0.411	0.52	0.5
		PhHV (positieve control)		Phocid alphaherpesvirus 1	11316742	8698686	1.85566	0.193742	0.016	56144181	15460924	6	0.008	0.01	0.003
30 (replicate, different run)	Clinical EDTA plasma sample	EBV	40652	EBV	616424	493209	181715	1057.57	0.972	85320176	22935412	624650	3635.43	0.874	0.77
		EAV (positive control)		Equine arteritis virus	616424	493209	0	0	0	85320176	22935412	13075	1029.25	0.492	0.49
		PhHV (positieve control)		Phocid alphaherpesvirus 1	616424	493209	3.24452	0.338747	0.003	85320176	22935412	95.0068	9.91928	0.007	0.004
31	Clinical EDTA plasma sample	EBV	4884	EBV	4259730	4090561	30772.5	179.094	0.959	17417935	16209489	33346.2	194.073	0.321	0.28
				Rotavirus	4259730	4090561	321.617	17.3266	0.5	17417935	16209489	546.85	29.4607	0.0337961	0.0336183
				SARS-related virus	4259730	4090561	36.8568	1.23255	0.196	17417935	16209489	0	0	0	0
				MERS-related virus	4259730	4090561	32.5138	1.07951	0.145	17417935	16209489	0	0	0	0
				Merkel cell polyomavirus	4259730	4090561	16.9025	3.13764	0.175	17417935	16209489	0	0	0	0
				Alphapapillomavirus 13	4259730	4090561	4.81251	0.620249	0.181	17417935	16209489	0	0	0	0
				Human betaherpesvirus 5	4259730	4090561	39.6739	0.168362	0.007	17417935	16209489	0	0	0	0
				Human mastadenovirus c	4259730	4090561	21.3629	0.593396	0.038	17417935	16209489	0	0	0	0
				Enterovirus C	4259730	4090561	10.7988	1.45145	0.112	17417935	16209489	0	0	0	0
		EAV (positive control)		Equine arteritis virus	4259730	4090561	0	0	0	17417935	16209489	11420	898.953	0.411	0.41
		PhHV (positieve control)		Phocid alphaherpesvirus 1	4259730	4090561	3.87348	0.404415	0.0152	17417935	16209489	6.08568	0.635381	0.008	0
32	Clinical EDTA plasma sample	EBV	514	EBV	419235	413003	5065.18	29.479	0.426	9361871	8287261	7362	42.8488	0.055	0.04
				Torque teno mini virus 9	419235	413003	1350.08	463.149	0.357	9361871	8287261	0	0	0	0
				Torque teno virus 22	419235	413003	41.7427	10.8507	0.251	9361871	8287261	0	0	0	0
				Human alphaherpesvirus 1	419235	413003	137.155	0.901017	0.011	9361871	8287261	0	0	0	0
		EAV (positive control)		Equine arteritis virus	419235	413003	0	0	0	9361871	8287261	81669	6428.64	0.328	0.33
		PhHV (positieve control)		Phocid alphaherpesvirus 1	419235	413003	10.7338	1.12068	0.009	9361871	8287261	471	49.1926	0.009	0.004
33	Clinical EDTA plasma sample	HBV	41162	HBV	951578	463271	467415	146893	1	3217228	296560	857522	269492	1	1
				Torque teno virus	951578	463271	1580.01	4	>81%	3217228	296560	346	92.5099	0.109	0.11
				Betapolyomavirus macacae	951578	463271	725.111	138.301	0.134	3217228	296560	0	0	0	0
				Torque teno midi virus 12	951578	463271	209.126	65.6185	0.135	3217228	296560	0	0	0	0
				Merkel cell polyomavirus	951578	463271	0	0	0	3217228	296560	1865.11	346.225	0.521	0.47
				Deltapolyomavirus sextihominis	951578	463271	0	0	0	3217228	296560	117.182	23.7884	0.102	0.06
				Betapapillomavirus 1	951578	463271	0	0	0	3217228	296560	1242.06	160.349	0.171	0.17
				Human alphaherpesvirus 1	951578	463271	0	0	0	3217228	296560	345.018	2.26654	0.008	0.01
				Human betaherpesvirus 5	951578	463271	62.0023	0.263116	1	3217228	296560	0	0	0	0
		EAV (positive control)		EAV	951578	463271	0	0	-	3217228	296560	3696	290.996	0.256	0.25
		PhHV (positieve control)		Phocid alphaherpesvirus 1	951578	463271	4.72899	0.493734	0.037	3217228	296560	0	0	0	0.008
34	Clinical EDTA plasma sample	HBV	5033	HBV	4929044	4583872	907467	285188	1	134103639	1266218	972831	305729	1	1
				Torque teno virus	4929044	4583872	44.4305	12	>42%	134103639	1266218	0	0	0	0
				Torque teno mini virus 1	4929044	4583872	13.4915	4.7239	0.202	134103639	1266218	0	0	0	0
				Merkel cell polyomavirus	4929044	4583872	0	0	0	134103639	1266218	27.5608	5.11616	0.376	0.19
				Woolly monkey hepatitis B virus	4929044	4583872	0	0	0	134103639	1266218	248.207	78.0772	0.128	0
				Betapapillomavirus 1	4929044	4583872	0	0	0	134103639	1266218	7.1139	0.918397	0.086	0.03
				Deltapolyomavirus sextihominis	4929044	4583872	0	0	0	134103639	1266218	3.97827	0.807606	0.071	0.07
		PhHV (positieve control)		Phocid alphaherpesvirus 1	4929044	4583872	1.0144	0.105909	1	134103639	1266218	34	3.56496	0.0187	0.58
		EAV (positive control)		EAV	4929044	4583872	0	0	-	134103639	1266218	516	40.6312	0.659	0.58
35	Clinical EDTA plasma sample	HBV	503	HBV	433996	3126	282.261	88.7054	0.727	1327008	1119121	11260.3	3538.75	0.31	0.31
				Human alphaherpesvirus 1	433996	3126	76.0376	0.499518	0.008	1327008	1119121	646.944	4.25	0.005	0.01
				Human respirovirus 3	433996	3126	77.1897	4.99222	0.063	1327008	1119121	0	0	0	0
				Merkel cell polyomavirus	433996	3126	0	0	0	1327008	1119121	999.617	202.927	0.383	0.38
				Deltapolyomavirus sextihominis	433996	3126	0	0	0	1327008	1119121	646.944	4.25	0.005	0.21
		EAV (positive control)		EAV	433996	3126	0	0	0	1327008	1119121	63615	5007.53	0.82	0.82
		PhHV (positieve control)		Phocid alphaherpesvirus 1	433996	3126	11.5208	1.20284	0.009	1327008	1119121	508	53.1074	0.027	0.02

### Sheet: Replicates
		Sample characteristics				Results Twist Comprehensive Viral Research Panel					Results SeqCap EZ HyperCap (Roche)					Results SeqCap EZ HyperCap (Roche)
Sample number	Sample type (synthetic in human cfDNA/clinical EDTA plasma)	Virus	Viral load: c/ml (synthetic in human cfDNA), IU/mL (clinical EDTA plasma)	% viral sequences	Detected viruses (>=3 genome regions)	Reads pairs after QC	Human read pairs	RPM	RPKM	Coverage	Reads pairs after QC	Human read pairs	RPM	RPKM	Coverage	Coverage 1mls sub sample
see 2	Synthetic sequence spiked in human cfDNA background	Measles	31666	0.1	Measles	14264	333	844188	53113.6	0.9958	10785961	439748	856550	53891.4	0.972	0.972
see 2 replicate (different run)	Synthetic sequence spiked in human cfDNA background	Measles	31666	0.1	Measles	29098	3217	319713	20115.3	0.911	73905612	31437155	563623	35461.4	0.97	0.97
see 28	Clinical EDTA plasma sample	ADV	40025	unknown	ADV	6826501	1113314	4283	126.151	1	29831916	26959074	24344.2	713	0.896	0.84
see 28 replicate (different run)	Clinical EDTA plasma sample	ADV	40025	unknown	ADV	452169	157163	6425.69	188.299	0.998	43798320	38737361	11056	324	0.476	0.43
see 30	Clinical EDTA plasma sample	EBV	40652	unknown	EBV	11316742	8698686	205935	1198.53	0.785	56144181	15460924	621957	3619.75	0.917	0.82
see 30 replicate (different run)	Clinical EDTA plasma sample	EBV	40652	unknown	EBV	616424	493209	181715	1057.57	0.972	85320176	22935412	624650	3635.43	0.874	0.77
